# Mutations that confer resistance to broadly-neutralizing antibodies define HIV-1 variants of transmitting mothers from that of non-transmitting mothers

**DOI:** 10.1101/2021.01.07.21249396

**Authors:** Amit Kumar, Elena E. Giorgi, Joshua J. Tu, David R. Martinez, Joshua Eudailey, Michael Mengual, Manukumar Honnayakanahalli Marichannegowda, Russell Van Dyke, Feng Gao, Sallie R. Permar

## Abstract

Despite considerable reduction of mother-to-child transmission (MTCT) of HIV through use of maternal and infant antiretroviral therapy (ART), over 150,000 infants continue to become infected with HIV annually, falling far short of the World Health Organization goal of reaching <20,000 annual pediatric HIV cases worldwide by 2020. Prior to the widespread use of ART in the setting of pregnancy, over half of infants born to HIV-infected mothers were protected against HIV acquisition. Yet, the role of maternal immune factors in this protection against vertical transmission is still unclear, hampering the development of synergistic strategies to further reduce MTCT. It has been established that infant transmitted/founder (T/F) viruses are often resistant to maternal plasma, yet it is unknown if the neutralization resistance profile of circulating viruses predicts the maternal risk of transmission to her infant. In this study, we amplified HIV-1 envelope genes (*env*) by single genome amplification and produced representative Env variants from plasma of 19 non-transmitting mothers from the U.S. Women Infant Transmission Study (WITS), enrolled in the pre-ART era. Maternal HIV Env variants from non-transmitting mothers had similar sensitivity to autologous plasma as observed for non-transmitting variants from transmitting mothers. In contrast, infant variants were on average 30% less sensitive to paired plasma neutralization compared to non-transmitted maternal variants from both transmitting and non-transmitting mothers (p=0.015). Importantly, a signature sequence analysis revealed that motifs enriched in *env* sequences from transmitting mothers were associated with broadly neutralizing antibody (bnAb) resistance. Altogether, our findings suggest that circulating maternal virus resistance to bnAb-mediated neutralization, but not autologous plasma neutralization, near the time of delivery, predicts increased MTCT risk. These results caution that enhancement of maternal plasma neutralization through passive or active vaccination during pregnancy could drive the evolution of variants fit for vertical transmission.

**Author Summary:** Despite widespread, effective use of ART among HIV infected pregnant women, new pediatric HIV infections increase by about 150,000 every year. Thus, alternative strategies will be required to reduce MTCT and eliminate pediatric HIV infections. Interestingly, in the absence of ART, less than half of HIV-infected pregnant women will transmit HIV, suggesting natural immune protection of infants from virus acquisition. To understand the impact of maternal plasma autologous virus neutralization responses on MTCT, we compared the plasma and bnAb neutralization sensitivity of the circulating viral population present at the time of delivery in untreated, HIV-infected transmitting and non-transmitting mothers. While there was no significant difference in the ability of transmitting and non-transmitting women to neutralize their own circulating virus strains, specific genetic motifs enriched in variants from transmitting mothers were associated with resistance to bnAbs, suggesting that acquired bnAb resistance is a common feature of vertically-transmitted variants. This work suggests that enhancement of plasma neutralization responses in HIV-infected mothers through passive or active vaccination could further drive selection of variants that couldbe vertically transmitted, and cautions the use of passive bnAbs for HIV-1 prophylaxis or therapy during pregnancy.
