## Supplemental table 1 for "Mutations that confer resistance to broadly-neutralizing antibodies define HIV-1 variants of transmitting mothers from that of non-transmitting mothers"

### Sheet: Non-Transmtting Mothers
S1 Table: Clinical characteristics and number of single genome amplified (SGA) plasma HIV env sequences isolated for non-transmitting mothers.
Sample ID	Visit	Mode of Birth	Viral Load (copies/ml)	Number of SGAs	Maternal peripheral CD4+ T cell count (cells/mm3)
100380	Delivery	Vaginal	65340	29	515
100057	Delivery	Vaginal	120025	31	74
101775	Delivery	C-section	134725	29	330
101484	Delivery	Vaginal	21533	30	216
102434	Delivery	Vaginal	16360	28	1045
100247	Delivery	Vaginal	16622	20	495
100652	Delivery	Vaginal	35784	25	853
101005	Delivery	Vaginal	36352	31	156
100195	34 Weeks Gestation	Vaginal	79295	34	739
102587	Delivery	Vaginal	17565	41	50
102319	Delivery	-	-	26	-
101254	Delivery	-	-	26	-
100193	Delivery	Vaginal	29337	42	787
100888	34 Weeks Gestation	Vaginal	64579	30	661
101245	Delivery	Vaginal	22643	32	261
100506	Delivery	Vaginal	2242	29	506
100350	34 Weeks Gestation	C-Section	29367	35	192
100108	2 Months Post	Vaginal	136875	35	525
100468	2 Months Post	Vaginal	157660	28	523
- Data not available
