## Supplemental table 2 for "Mutations that confer resistance to broadly-neutralizing antibodies define HIV-1 variants of transmitting mothers from that of non-transmitting mothers"

### Sheet: Sheet1
S2 Table. Clinical characteristics and number of single genome amplified (SGA) plasma HIV env sequences isolated for transmitting mothers and their infants.
Maternal and Infant ID	Mode of Transmission	Maternal plasma Viral Load (copies/mL)	Maternal Peripheral CD4+ T-cell count (cells/mm3)	Mode of Delivery	Infant Age at sample Collection (days)	Infant Viral Load (copies/mL)	Infant Peripheral CD4+ T-cell count (cells/mm3)
100002	Peripartum	305213	221	Vaginal	16	1230000	3326
100014	Peripartum	21918	692*	C-section	66	120000	2012
100046	Peripartum	12635	707	Vaginal	63	1025458	2509
100052	Peripartum	23750	450	Vaginal	34	333142	3219
100155	Unknown	87193	318	C-Section	60	NA	3609
100307	Unknown	139053	467*	C-section	32	905079	2308
100383	Peripartum	358602	244	Vaginal	74	338000	2071‡
100504	Unknown	68287	1049	C-Section	30	NA	2742
100711	Unknown	4,104*	571*	Vaginal	64	341691	1872‡
100890	Peripartum	368471	409	Vaginal	26	192,000‡	2598
100997	Peripartum	175526	413	Vaginal	20	46,289‡	7048
101421	Peripartum	17370	760	Vaginal	29	48783	7628
101984	Peripartum	94087	107	Vaginal	30	317969	1980
102149	Unknown	253906	373	Vaginal	33	2042124	3181
102407	Peripartum	104922	422	Vaginal	35	11100	4677
102605	Unknown	5684	337	Vaginal	60	156639	1360
*Peripheral CD4+ T cell count and/or viral load reported from next available visit, within 2 months from the sample that was obtained for sequencing. NA =Not Available.
‡Peripheral CD4+ T cell count and/or viral load reported from 25 weeks of gestation, as CD4+ T cell count and/or viral load was not available at time of delivery.
