## Supplemental table 3 for "Mutations that confer resistance to broadly-neutralizing antibodies define HIV-1 variants of transmitting mothers from that of non-transmitting mothers"

### Sheet: Latest run (qm )
S3 Table. Signature Sequence analysis of the envelope gene and association of amino acid sites with transmission.
tbl	HXB2aa	HXB2nuc	localaa	localnuc	testaa	feature	pvalue	r1c1	r1c2	r2c1	r2c2	qvalue	oddsRatio			OR = (r1c1*r2c2)/(r1c2*r2c1)				NOTE: Feature=1 is resistance for nbAbs, transmission for TranStatus, and sensitivity for Plasm
T3	K6	6240	9	25	N	PG9HighestQ	0.00197	4	52	0	204	0.0228	Inf
T2	V87	6483	93	277	K	PG9HighestQ	0.00107	5	63	0	193	0.02	Inf				Table 2 (T2), testaa A
T3	V87	6483	93	277	E	PG9HighestQ	0.00309	6	46	1	121	0.0303	15.5				!A -> A	!A->!A
T3	T140	6642	177	529	T	PG9HighestQ	0.00335	8	55	4	170	0.0303	6.12	V1		feature=1	r1c1	r1c2
T3g	N141	6645	178	532	N	DH429Upper3Q	0.00221	1	126	6	44	0.0101	0.0592	V1		feature=0	r2c1	r2c2
T3	N141	6645	178	532	T	PG9HighestQ	0.000983	6	33	1	117	0.0176	20.8	V1		OR>1 means that mutations to A FAVOR feature=1
T3g	N141	6645	178	532	N	PlasmaHighestQ	0.00293	6	49	1	130	0.0261	15.7	V1		OR<1 means that mutations to A FAVOR feature=0
T3g	N160	6702	212	634	Y	PG9HighestQ	0.000118	6	62	0	230	0.000919	Inf
T3	N160	6702	212	634	N	PG9HighestQ	0.000118	6	62	0	230	0.00146	Inf				Table 3 (T3), testaa A
T2	N160	6702	212	634	K	PG9HighestQ	0.000551	5	63	0	230	0.0107	Inf				A->!A	A->A
T2	N229	6909	291	871	K	VRC01HighestQ	0.00314	4	58	0	195	0.045	Inf			feature=1	r1c1	r1c2
T3	N234	6924	296	886	N	TranStatus	0.00263	1	128	11	116	0.0203	0.083			feature=0	r2c1	r2c2
T2	N234	6924	296	886	D	TranStatus	0.00333	0	143	8	133	0.0219	0			OR>1 means that mutations AWAY from A FAVOR feature=1
T2	N234	6924	296	886	D	VRC01Upper3Q	1.54e-05	0	226	8	71	7.87e-05	0			OR<1 means that mutations AWAY from A FAVOR feature=0
T3	N234	6924	296	886	N	VRC01Upper3Q	1.05e-05	2	201	11	61	0.000155	0.0559
T3	N295	7107	357	1069	N	VRC01Upper3Q	0.000851	0	196	5	60	0.0199	0				Glyco Table 3 (T3g), testaa Y (yes) or N (no)
T3	S347	7263	411	1231	K	TranStatus	0.00141	5	11	1	57	0.0114	24.3				A->!A	A->A
T3	S347	7263	411	1231	E	DH512HighestQ	0.0101	4	11	0	29	0.175	Inf	q>0.1		feature=1	r1c1	r1c2
T3	R350	7272	414	1240	R	PG9HighestQ	9.47e-05	9	41	4	198	0.00146	10.7			feature=0	r2c1	r2c2
T3g	T394	7404	459	1375	N	TranStatus	0.000898	0	143	11	145	0.00305	0	V4
T3g	T408	7446	492	1474	N	DH429Upper3Q	1.72e-05	1	206	10	71	6.56e-05	0.0349	V4		If A=Yes, OR>1 means LOSS of PNG favors feature=1
T3g	T408	7446	492	1474	N	PG9Upper3Q	0.00116	3	220	8	69	0.0081	0.119	V4		If A=No, OR>1 means ACQUISITION of PNG favors feature=1
T3g	T408	7446	492	1474	N	TranStatus	0.000858	0	139	11	138	0.00305	0	V4
T3	A612	8058	730	2188	A	TranStatus	0.00137	1	93	9	55	0.0114	0.0667			Feature=1 is resistance for nbAbs, transmission for TranStatus, and sensitivity for Plasma
T2	S640	8142	759	2275	S	TranStatus	0.0018	0	123	10	125	0.0145	0
T2	A792	8598	912	2734	I	VRC01HighestQ	0.00101	7	52	2	177	0.0196	11.8			Associations with sites in V1 or V4 are not reliable due to the hypervariability of these regions, which makes it impossible to align across subjects
T2	V829	8709	949	2845	V	DH429HighestQ	0.000413	4	15	0	105	0.00777	Inf
T3	V829	8709	949	2845	I	DH429HighestQ	0.000749	4	14	0	83	0.0347	Inf
T3	V833	8721	953	2857	L	DH429Upper3Q	0.000858	2	150	7	42	0.0309	0.0813
T3	V833	8721	953	2857	L	PG9HighestQ	0.00186	7	51	2	153	0.0228	10.4
T3	V833	8721	953	2857	L	TranStatus	0.00117	9	90	0	106	0.0114	Inf
T2	V833	8721	953	2857	V	VRC01HighestQ	0.00108	5	58	0	178	0.0196	Inf
Qvalue > 0.05
tbl	HXB2aa	HXB2nuc	localaa	localnuc	testaa	feature	pvalue	r1c1	r1c2	r2c1	r2c2	qvalue	oddsRatio
T3	M95	6507	102	304	M	VRC01Upper3Q	0.0045	0	236	4	80	0.0817	0
T3g	N136	6630	155	463	Y	DH429Upper3Q	0.0214	3	186	5	55	0.0887	0.179	V1
T3	T140	6642	177	529	T	DH429Upper3Q	0.00364	3	154	8	60	0.0685	0.148	V1
T2	T140	6642	177	529	N	DH429Upper3Q	0.00237	0	188	5	77	0.0704	0	V1
T3g	T140	6642	177	529	N	DH429Upper3Q	0.0245	1	207	4	79	0.0887	0.0963	V1
T3g	N141	6645	178	532	N	PG9HighestQ	0.0153	5	43	2	130	0.0872	7.45	V1
T3	S143	6651	189	565	S	DH429HighestQ	0.00199	9	59	5	192	0.0516	5.81	V1
T3g	N230	6912	292	874	Y	DH512HighestQ	0.00628	4	16	1	75	0.0755	17.9
T2	N289	7089	351	1051	H	PG9HighestQ	0.00373	4	73	0	230	0.0595	Inf
T2	E293	7101	355	1063	K	VRC01Upper3Q	0.00355	0	212	4	66	0.0855	0
T2	S347	7263	411	1231	T	DH429Upper3Q	0.00427	1	199	5	62	0.0704	0.0631
T3	S347	7263	411	1231	E	DH512HighestQ	0.0101	4	11	0	29	0.175	Inf
T2	R350	7272	414	1240	K	PG9HighestQ	0.00379	5	49	2	219	0.0595	11
T3	K357	7293	422	1264	K	DH429HighestQ	0.00333	4	62	0	204	0.0565	Inf
T3g	N386	7380	451	1351	Y	TranStatus	0.0196	1	142	9	139	0.0774	0.109	V4, not hypervariable
T3g	N392	7398	457	1369	Y	PlasmaHighestQ	0.0146	0	70	16	189	0.0557	0	V4
T3g	N392	7398	457	1369	Y	PlasmaUpper3Q	0.0255	15	173	1	86	0.166	7.42	V4
T3g	N406	7440	490	1468	Y	PlasmaHighestQ	0.0106	10	58	7	156	0.0557	3.82	V4
T3	N407	7443	491	1471	N	DH429HighestQ	0.0045	4	22	0	70	0.0746	Inf	V4
T3	S440	7542	535	1603	R	TranStatus	0.00811	5	60	0	102	0.0737	Inf
T3	V513	7761	629	1885	V	VRC01Upper3Q	0.00354	0	231	4	72	0.0783	0
T2	M535	7827	653	1957	I	DH429Upper3Q	0.00451	0	193	4	65	0.0704	0
T3	S644	8154	763	2287	T	DH429Upper3Q	0.00236	0	122	4	32	0.0644	0
T3	A792	8598	912	2734	V	VRC01HighestQ	0.00109	7	21	2	77	0.0573	12.4
T3	E831	8715	951	2851	E	TranStatus	0.00808	0	135	8	147	0.0737	0
T2	A836	8730	956	2866	A	VRC01HighestQ	0.00489	5	28	1	91	0.0981	15.8
Qvalue > 0.1
tbl	HXB2aa	HXB2nuc	localaa	localnuc	testaa	feature	pvalue	r1c1	r1c2	r2c1	r2c2	qvalue	oddsRatio
T3	Y7	6243	10	28	C	PG9Upper3Q	0.00224	1	75	3	5	0.12	0.0252
T2	A48	6366	54	160	T	DH512HighestQ	0.0151	4	74	1	232	0.178	12.4
T2	V87	6483	93	277	K	VRC01HighestQ	0.0129	4	61	1	203	0.14	13.2
T3	K130	6612	137	409	H	DH512HighestQ	0.013	3	3	0	16	0.175	Inf	V1
T3g	K130	6612	137	409	Y	TranStatus	0.0384	2	123	10	131	0.13	0.214	V1
T3	L134	6624	143	427	L	DH429HighestQ	0.0101	4	25	2	130	0.123	10.2	V1
T2	Y177	6753	229	685	N	DH512HighestQ	0.0158	3	73	0	224	0.196	Inf
T3	T188	6786	250	748	N	DH512HighestQ	0.0122	4	53	1	181	0.175	13.5
T2	T188	6786	250	748	S	DH512HighestQ	0.0139	3	69	0	224	0.172	Inf
T3	N229	6909	291	871	N	VRC01HighestQ	0.0035	4	57	0	185	0.113	Inf
T3g	N230	6912	292	874	Y	PlasmaUpper3Q	0.0132	1	71	4	20	0.166	0.0729
T2	T232	6918	294	880	K	DH512HighestQ	0.00663	3	26	0	121	0.112	Inf
T2	V275	7047	337	1009	A	DH512HighestQ	0.0112	4	52	1	183	0.142	13.9
T3	N289	7089	351	1051	N	DH429Upper3Q	0.00651	5	162	8	52	0.128	0.202
T3	E293	7101	355	1063	E	VRC01Upper3Q	0.00584	1	168	5	57	0.1	0.0688
T3	G324	7194	388	1162	G	DH429HighestQ	0.0142	3	70	0	225	0.176	Inf
T3	H330	7212	394	1180	H	DH429HighestQ	0.01	3	51	0	193	0.123	Inf
T3	I333	7221	397	1189	L	TranStatus	0.0182	2	6	0	48	0.174	Inf
T3	R335	7227	399	1195	G	DH429HighestQ	0.00952	2	0	0	13	0.123	Inf
T2	A346	7260	410	1228	A	DH429Upper3Q	0.0101	1	150	5	60	0.175	0.081
T3	A346	7260	410	1228	V	VRC01Upper3Q	0.00874	2	165	6	63	0.127	0.129
T3	S347	7263	411	1231	E	DH512HighestQ	0.0101	4	11	0	29	0.175	Inf
T3	S375	7347	440	1318	T	DH512HighestQ	0.0113	3	7	0	31	0.175	Inf
T3	S375	7347	440	1318	T	PG9HighestQ	0.0113	3	7	0	31	0.11	Inf
T3g	N386	7380	451	1351	Y	PlasmaUpper3Q	0.0348	3	203	7	99	0.173	0.21
T3g	N392	7398	457	1369	Y	PlasmaUpper3Q	0.0255	15	173	1	86	0.166	7.42	V4
T2	S446	7560	541	1621	T	PlasmaHighestQ	0.00491	4	76	0	218	0.184	Inf
T2	D474	7644	589	1765	N	DH512HighestQ	0.0134	3	69	0	228	0.167	Inf
T3	D474	7644	589	1765	D	DH512HighestQ	0.0134	3	69	0	228	0.175	Inf
T2	D474	7644	589	1765	N	VRC01HighestQ	0.0144	3	73	0	233	0.154	Inf
T2	K500	7722	615	1843	R	VRC01HighestQ	0.0131	5	69	2	214	0.14	7.69
T2	L518	7776	635	1903	V	DH512HighestQ	0.00688	4	59	0	152	0.112	Inf
T3	A607	8043	725	2173	A	DH512HighestQ	0.00325	6	52	1	134	0.175	15.2
T2	A607	8043	725	2173	T	DH512HighestQ	0.00635	5	57	1	164	0.112	14.2
T2	S613	8061	731	2191	T	VRC01HighestQ	0.0124	3	70	0	239	0.14	Inf
T3	Q621	8085	739	2215	Y	VRC01HighestQ	0.00645	2	1	0	28	0.176	Inf
T2	R633	8121	752	2254	R	VRC01HighestQ	0.015	3	19	0	64	0.178	Inf
T3	N677	8253	796	2386	N	TranStatus	0.016	0	74	7	81	0.166	0
T2	R742	8448	862	2584	N	DH512HighestQ	0.0153	3	75	0	233	0.196	Inf
T3	N750	8472	870	2608	N	PG9HighestQ	0.0121	3	18	0	67	0.11	Inf
T3	T779	8559	899	2695	A	DH512HighestQ	0.011	5	11	5	74	0.175	6.52
T2	A792	8598	912	2734	V	PlasmaHighestQ	0.00489	3	34	0	176	0.184	Inf
T3	V833	8721	953	2857	L	VRC01HighestQ	0.0118	6	52	3	158	0.199	6.02
T3	A836	8730	956	2866	A	VRC01HighestQ	0.00961	5	42	2	146	0.196	8.57
T2	R841	8745	961	2881	I	DH512HighestQ	0.00494	4	74	0	212	0.112	Inf
T3	R841	8745	961	2881	L	PG9Upper3Q	0.00484	1	201	5	65	0.167	0.0654
